# HECTOR: multimodal deep learning predicts recurrence risk in endometrial cancer

**DOI:** 10.1101/2023.11.27.23298994

**Authors:** Sarah Fremond-Volinsky, Nanda Horeweg, Sonali Andani, Jurriaan Barkey Wolf, Maxime W Lafarge, Cor de Kroon, Gitte Ørtoft, Estrid Høgdall, Jouke Dijkstra, Jan J Jobsen, Ludy CHW Lutgens, Melanie E Powell, Linda R Mileshkin, Helen Mackay, Alexandra Leary, Dionyssios Katsaros, Hans W Nijman, Stephanie M de Boer, Remi A Nout, Marco de Bruyn, David Church, Vincent THBM Smit, Carien L Creutzberg, Viktor H Koelzer, Tjalling Bosse

## Abstract

Predicting distant recurrence of endometrial cancer (EC) is crucial for personalized adjuvant treatment. The current gold standard of combined pathological and molecular profiling is costly, hampering implementation. We developed HECTOR (**H**istopathology-based **E**ndometrial **C**ancer **T**ailored **O**utcome **R**isk), a multimodal deep learning prognostic model using hematoxylin-and-eosin-stained whole-slide-images and tumor stage as input, on 1,912 patients from seven EC cohorts including the PORTEC-1/-2/-3 randomized trials. HECTOR demonstrated C-indices in internal (*n* = 353) and external (*n* = 151) test sets of 0.788 and 0.816 respectively, outperforming the current gold-standard, and identified patients with markedly different outcomes (10-year distant recurrence-free probabilities of 97.0%, 77.7% and 58.1% for HECTOR low, intermediate and high risk groups). HECTOR also predicted adjuvant chemotherapy benefit better than current methods. Morphological and genomic feature extraction identified correlates of HECTOR risk groups, some with therapeutic potential. HECTOR improves on the current gold-standard and may help delivery of personalized treatment in EC.
