## Supplemental Table 13 for "HECTOR: multimodal deep learning predicts recurrence risk in endometrial cancer"

### Sheet: Sheet1
	baseMean	log2FoldChange	lfcSE	stat	pvalue	padj
C1orf64	4.65522	-0.95367	0.159536	41.3065	1.0725e-09	1.79033e-05
IHH	7.50004	-0.622394	0.10127	38.6742	3.99942e-09	3.33812e-05
C1QL1	3.93174	0.688853	0.116955	35.4419	2.01316e-08	8.61038e-05
LDLRAD1	4.5133	-0.756447	0.131474	35.3928	2.06323e-08	8.61038e-05
COMP	5.81755	0.62129	0.106685	34.2707	3.61591e-08	0.000103608
SOX11	2.72932	0.992514	0.169494	34.2118	3.72401e-08	0.000103608
CALCB	2.62851	1.07321	0.191124	32.9235	7.09177e-08	0.000169118
OVGP1	7.58237	-0.473841	0.0846758	32.6332	8.19944e-08	0.000171091
TUBA3D	4.08751	-0.734117	0.137704	29.7247	3.51049e-07	0.000651118
PAX9	5.29685	-0.55218	0.108177	29.2506	4.44951e-07	0.000742756
SFRP2	6.59375	0.448982	0.0899471	29.0129	5.01113e-07	0.000760462
COL10A1	3.59812	0.682595	0.13899	27.1387	1.27914e-06	0.00152519
KCNK2	2.30944	0.876856	0.169063	27.2422	1.21461e-06	0.00152519
PKHD1L1	7.50277	-0.65507	0.126417	27.371	1.13882e-06	0.00152519
C1orf173	6.10292	-0.519145	0.102441	26.4033	1.84754e-06	0.00192757
RNF128	2.86657	0.879146	0.17402	26.4551	1.80032e-06	0.00192757
C22orf15	4.0781	-0.62107	0.129292	25.472	2.94329e-06	0.00272957
TRIM31	4.91568	-0.582046	0.125185	25.4952	2.90923e-06	0.00272957
FAM166B	6.03479	-0.442511	0.0981742	25.2243	3.33123e-06	0.00278712
STAC2	4.1143	0.574961	0.119802	25.2195	3.33927e-06	0.00278712
CEACAM21	5.44749	-0.402467	0.0965044	24.3436	5.17434e-06	0.00310707
ERMN	5.84843	-0.419372	0.0974852	24.5495	4.6681e-06	0.00310707
FST	3.72532	0.602441	0.122437	24.509	4.76358e-06	0.00310707
ITIH2	3.90821	-0.720203	0.147981	24.3292	5.21164e-06	0.00310707
KLK11	8.27231	-0.391365	0.0793074	24.8708	3.97539e-06	0.00310707
LRRC50	6.1984	-0.401493	0.0902803	24.501	4.78279e-06	0.00310707
TFF3	10.7691	-0.326215	0.069025	24.4459	4.91644e-06	0.00310707
UCHL1	7.80471	0.382645	0.0772846	24.3755	5.09242e-06	0.00310707
C4BPB	3.61871	-0.662404	0.146886	24.1616	5.66718e-06	0.00313963
DIRC3	2.48883	0.666967	0.135494	24.1048	5.8305e-06	0.00313963
TUBA3E	3.53982	-0.753227	0.155209	24.2213	5.50056e-06	0.00313963
SNTN	4.81194	-0.75946	0.158229	23.9572	6.27698e-06	0.00327443
SPINLW1	3.79182	-0.551234	0.118168	23.798	6.79715e-06	0.00343833
FAM179A	5.57543	-0.401421	0.0939634	23.6435	7.34304e-06	0.00344696
SHH	4.22676	-0.529067	0.115098	23.619	7.43368e-06	0.00344696
SLC6A13	2.65099	0.601526	0.147637	23.6916	7.16873e-06	0.00344696
KIF19	5.15227	-0.496498	0.118169	23.4191	8.21498e-06	0.0036407
LOC100190940	4.07414	-0.671697	0.147396	23.3521	8.49486e-06	0.0036407
MAL	7.37996	0.38336	0.0800246	23.3495	8.50579e-06	0.0036407
GABRP	8.80749	-0.331469	0.074742	22.9755	1.02548e-05	0.003981
GAP43	1.88448	0.816667	0.170652	23.083	9.71846e-06	0.003981
KIAA1324	11.6615	-0.297719	0.065073	23.0372	9.94337e-06	0.003981
KLRC3	1.90011	-0.723462	0.168726	23.0047	1.01065e-05	0.003981
LMO1	2.32011	0.840653	0.179428	22.8112	1.11327e-05	0.0042236
RASGRF1	5.75769	-0.444703	0.0949805	22.7647	1.13946e-05	0.00422691
C8orf85	2.53741	0.683939	0.151539	22.6431	1.21089e-05	0.00430071
MUC4	8.2412	-0.250418	0.0822941	22.6636	1.19856e-05	0.00430071
C20orf85	6.30395	-0.68382	0.149691	22.3515	1.40097e-05	0.00482732
LOC100130933	6.50328	-0.374864	0.0873845	22.3288	1.41699e-05	0.00482732
TFF1	3.23528	-0.86691	0.186914	22.2301	1.48863e-05	0.00496993
CLDN6	4.59356	0.708235	0.158088	22.1881	1.52021e-05	0.00497587
CTNNA2	7.52107	-0.372303	0.084891	22.0871	1.59898e-05	0.00513304
SEMA3E	7.07178	-0.398973	0.0868817	22.0054	1.66563e-05	0.0052461
PRSS35	2.48457	0.714154	0.155487	21.7431	1.89908e-05	0.00575224
RGS7BP	3.77849	-0.546549	0.119792	21.7111	1.9297e-05	0.00575224
SERPINA6	4.8555	-0.71104	0.154537	21.7169	1.92414e-05	0.00575224
GCK	2.64164	0.537229	0.134934	21.6214	2.01827e-05	0.0059107
PLG	2.92915	-0.774669	0.170614	21.4715	2.17533e-05	0.00626082
SERPIND1	2.52957	-0.737274	0.162162	21.3709	2.28756e-05	0.00647224
DCDC2B	2.89264	-0.675529	0.162483	21.1563	2.54662e-05	0.00708513
ZYG11A	3.82358	0.495146	0.118499	21.1134	2.60185e-05	0.00712011
STOML3	3.98804	-0.802919	0.187603	21.0751	2.65222e-05	0.00714089
EDN3	5.86953	-0.557256	0.133498	20.9753	2.78781e-05	0.00738681
VWA3A	6.23496	-0.438632	0.100091	20.785	3.06613e-05	0.00799733
CTSE	3.92227	-0.648219	0.14306	20.7196	3.16801e-05	0.00813594
SCGB2A2	4.71141	-0.683586	0.157664	20.6376	3.3007e-05	0.00834826
DNAI1	5.28157	-0.567361	0.135033	20.4661	3.59626e-05	0.0087902
FGF12	3.87865	0.484911	0.108942	20.4455	3.6334e-05	0.0087902
GAS2L2	4.95789	-0.533366	0.132524	20.5009	3.53413e-05	0.0087902
MUC5B	9.81082	-0.394873	0.0891101	20.3949	3.72657e-05	0.00888681
KLK14	4.99917	-0.455863	0.104841	20.3165	3.87549e-05	0.00911176
VWA3B	5.56667	-0.411033	0.0960402	20.2434	4.01984e-05	0.00931989
LOC201651	2.88282	-0.601188	0.141562	20.1593	4.19232e-05	0.00958663
CXCL17	8.38295	-0.329053	0.0802162	20.0494	4.42915e-05	0.00999132
MUC13	6.54058	-0.368394	0.0941716	19.9419	4.67385e-05	0.0104027
CDHR4	5.47972	-0.592185	0.141211	19.8665	4.85331e-05	0.01066
L1CAM	5.94719	0.372763	0.0892785	19.7591	5.12126e-05	0.0110373
PLEKHG7	4.88732	-0.448039	0.102455	19.745	5.15731e-05	0.0110373
GPRIN2	3.56335	0.667738	0.152338	19.7073	5.25554e-05	0.0111052
SCN4A	2.02505	0.708748	0.160659	19.4039	6.11626e-05	0.0127623
SLC46A2	3.94114	-0.506439	0.117693	19.3784	6.1948e-05	0.0127666
NAPSB	7.97251	-0.317431	0.0792273	19.3483	6.28893e-05	0.0128026
RP1	4.44769	-0.47341	0.109292	19.2969	6.45261e-05	0.0129775
CCDC108	6.0088	-0.381949	0.094449	19.2261	6.68517e-05	0.0132852
CD1E	3.25872	-0.51021	0.127281	19.1814	6.83621e-05	0.0134255
KLRC2	2.41646	-0.610733	0.147691	19.0982	7.12645e-05	0.0138328
ADRA1B	3.77497	0.430359	0.110691	18.9988	7.48959e-05	0.014096
C15orf26	4.36655	-0.566159	0.131179	18.9696	7.59983e-05	0.014096
CD40LG	3.15255	-0.541798	0.127043	18.9929	7.51182e-05	0.014096
GIPR	2.7755	-0.467766	0.136695	18.9794	7.5625e-05	0.014096
AGBL2	4.95246	-0.40377	0.100014	18.747	8.49446e-05	0.0146184
C12orf63	3.26262	-0.526088	0.137738	18.7622	8.43008e-05	0.0146184
CYS1	5.49942	0.351369	0.0902193	18.7688	8.40261e-05	0.0146184
KCNE1	5.38139	-0.374847	0.107366	18.8004	8.2707e-05	0.0146184
RUNDC3A	3.96402	0.420949	0.105338	18.8401	8.10819e-05	0.0146184
YSK4	4.29486	-0.635941	0.157309	18.8449	8.08857e-05	0.0146184
ZNF831	3.39682	-0.512023	0.121549	18.7663	8.4131e-05	0.0146184
LOC389634	4.74625	-0.426465	0.102249	18.6911	8.73513e-05	0.0147288
SCGB1D2	8.3085	-0.348591	0.0814266	18.6998	8.69728e-05	0.0147288
HSD17B3	3.60622	-0.494655	0.120354	18.6213	9.04552e-05	0.0149875
TCTE1	3.50581	-0.633758	0.151096	18.6163	9.0681e-05	0.0149875
DLGAP3	4.01796	0.450033	0.106686	18.5868	9.20301e-05	0.0150614
WDR16	4.11448	-0.539452	0.131392	18.4395	9.90618e-05	0.0160547
IL11	4.05768	0.447429	0.104996	18.3913	0.000101479	0.0162884
WDR65	4.0825	-0.429453	0.114386	18.2653	0.000108077	0.0171822
ANKFN1	3.06092	-0.563946	0.135451	18.2151	0.000110823	0.0173249
HABP2	6.71719	-0.177582	0.0978874	18.1973	0.000111814	0.0173249
LIMS3	8.25751	-0.312908	0.0782797	18.1686	0.000113432	0.0173249
UBD	8.38917	-0.321699	0.0761216	18.1814	0.000112708	0.0173249
XCL2	3.82212	-0.462193	0.113507	18.1558	0.000114164	0.0173249
LPAR3	6.28234	-0.33863	0.0917711	18.0749	0.000118876	0.0178775
LIPC	2.84094	0.182105	0.126094	18.0309	0.000121518	0.0181117
C20orf56	6.6737	-0.362184	0.113548	18.0098	0.000122806	0.0181416
TARP	3.34682	-0.480418	0.121742	17.9708	0.000125222	0.0183362
C1QL4	4.87573	0.399293	0.0981292	17.7989	0.000136466	0.0193053
EPS8L3	4.16838	-0.573407	0.1542	17.8119	0.000135577	0.0193053
FRMPD2	4.04142	-0.518652	0.126107	17.824	0.000134762	0.0193053
RIMBP2	5.0268	-0.521792	0.1243	17.801	0.00013632	0.0193053
UPK1B	7.74813	-0.437552	0.10385	17.78	0.000137761	0.0193247
DTHD1	3.25522	-0.639237	0.161916	17.7439	0.000140267	0.0195123
C20orf26	4.4641	-0.428038	0.108016	17.6179	0.000149391	0.0201111
CD1C	3.81823	-0.467216	0.1153	17.6318	0.000148357	0.0201111
CNGA4	4.33702	-0.444929	0.117715	17.6534	0.000146759	0.0201111
HRASLS2	4.02922	-0.412198	0.120531	17.6408	0.000147689	0.0201111
CCR4	2.70307	-0.529473	0.136908	17.5534	0.00015429	0.0206044
SCGB1A1	3.62575	-0.732714	0.216005	17.4698	0.000160871	0.0213129
TREH	2.8131	-0.60189	0.155183	17.4382	0.000163433	0.0214818
C11orf16	4.39349	-0.533505	0.129037	17.3738	0.000168782	0.0220115
DPEP1	5.18135	-0.431016	0.107971	17.2954	0.00017553	0.022639
TEKT3	3.97558	-0.370397	0.111419	17.2866	0.000176305	0.022639
AKAP14	3.46956	-0.716576	0.192657	17.2299	0.000181374	0.0231043
C10orf81	8.71869	-0.305161	0.0764854	17.2154	0.000182698	0.0231043
ACY3	6.52808	-0.348803	0.0862937	17.0477	0.000198678	0.0249363
IGF2BP1	2.97686	0.697222	0.169716	17.0323	0.000200211	0.0249412
IGLON5	3.44612	0.486074	0.12425	16.935	0.000210194	0.0259908
UBASH3A	4.16192	-0.425259	0.108184	16.9161	0.000212183	0.026044
LAIR2	1.7327	-0.527791	0.173273	16.796	0.000225321	0.0274258
SPOCD1	4.70381	0.396448	0.0966434	16.7835	0.000226728	0.0274258
SLC5A1	6.69939	-0.354622	0.0892751	16.7565	0.000229809	0.0275986
SLC14A2	2.86526	0.530011	0.137178	16.6576	0.000241462	0.0284588
TTLL10	5.08646	-0.355696	0.0989458	16.6524	0.000242087	0.0284588
VGF	3.61762	0.515732	0.126034	16.6763	0.00023922	0.0284588
TEKT1	5.12474	-0.71687	0.176577	16.6061	0.000247756	0.0285854
TNNT1	5.87671	0.445167	0.110032	16.6293	0.000244902	0.0285854
TRIM15	4.04046	-0.466236	0.130745	16.6017	0.000248301	0.0285854
DNAH12	4.61173	-0.474475	0.125998	16.5421	0.000255821	0.0292494
C21orf121	3.93669	-0.709554	0.181294	16.5129	0.000259576	0.0294526
PRPH	4.59886	0.426277	0.107692	16.4997	0.000261294	0.0294526
TMEM212	2.60389	-0.609433	0.162937	16.4875	0.000262891	0.0294526
ANKK1	4.01468	-0.39371	0.110174	16.4328	0.00027019	0.0299862
FAM92B	4.78011	-0.52119	0.145605	16.425	0.000271247	0.0299862
CDHR3	6.18816	-0.343224	0.0919857	16.2999	0.00028875	0.031504
GPR18	3.38315	-0.464509	0.120421	16.3128	0.000286888	0.031504
C10orf140	2.65418	0.548269	0.136305	16.2165	0.000301048	0.0326324
SLC38A4	2.96346	0.533396	0.132912	16.1186	0.000316141	0.0340473
CLEC10A	4.76412	-0.368414	0.101026	16.0879	0.000321033	0.0341383
TDRD5	4.0199	0.460144	0.115462	16.0877	0.000321076	0.0341383
BTLA	3.04163	-0.491559	0.12759	16.0319	0.000330153	0.0348812
CCL23	1.69363	-0.516905	0.176566	16.0011	0.000335275	0.0351996
C10orf114	3.53241	0.439773	0.112336	15.9338	0.000346755	0.0355442
CALB2	4.12069	0.456745	0.115974	15.9319	0.000347074	0.0355442
KCNK9	2.65345	0.580389	0.14531	15.9457	0.000344697	0.0355442
KLRB1	4.50457	-0.412483	0.104634	15.9593	0.000342354	0.0355442
TRHDE	2.58519	0.777714	0.197396	15.8766	0.000356816	0.036319
C1orf194	6.19356	-0.434587	0.109208	15.8575	0.000360228	0.0364442
CCDC78	7.36265	-0.30144	0.0810536	15.8415	0.000363137	0.0365171
SIDT1	6.79959	-0.33003	0.0843378	15.8015	0.000370464	0.0370309
ENKUR	5.77392	-0.353211	0.0998122	15.7606	0.00037812	0.0375712
SLC23A1	4.97436	-0.403397	0.103918	15.7027	0.000389225	0.0384458
CCDC135	5.86291	-0.338735	0.100262	15.6862	0.000392449	0.0385362
ELOVL3	3.03324	0.46505	0.123728	15.6688	0.000395873	0.0386451
NKAIN4	4.43466	0.399245	0.119397	15.6115	0.000407393	0.0395384
GCNT3	6.9972	-0.287277	0.0824989	15.5912	0.000411543	0.0397103
GLYATL2	6.56437	-0.362096	0.122479	15.5755	0.000414778	0.0397924
SH2D5	3.3634	0.437301	0.114338	15.559	0.000418225	0.0398939
LRRN1	5.76326	0.353719	0.0917533	15.5464	0.000420867	0.0399178
DLEC1	6.09519	-0.308993	0.0899795	15.4947	0.000431888	0.0405028
YBX2	5.49495	0.32926	0.094052	15.4989	0.000430978	0.0405028
AGR3	6.86595	-0.269336	0.0889899	15.4147	0.000449506	0.0412648
FASLG	3.81695	-0.426212	0.113377	15.397	0.000453513	0.0412648
HIF3A	5.13022	0.319705	0.0959866	15.3969	0.000453521	0.0412648
PLA2G2D	4.4314	-0.473287	0.123644	15.3999	0.000452859	0.0412648
RSPH10B2	5.37516	-0.327062	0.0957053	15.3967	0.000453586	0.0412648
TEKT4	5.71392	-0.341167	0.0951952	15.3911	0.000454845	0.0412648
C13orf30	4.90975	-0.685195	0.184489	15.35	0.000464294	0.0418644
CCDC17	5.95645	-0.323197	0.090433	15.3406	0.000466469	0.0418644
CYP4F22	2.20179	-0.610748	0.160485	15.3186	0.000471627	0.0421009
B3GALT5	3.89036	-0.467672	0.120619	15.2756	0.000481888	0.042788
ABHD12B	3.41213	-0.5824	0.155328	15.2138	0.000497009	0.043735
GPR158	3.26173	0.554463	0.154458	15.2085	0.000498321	0.043735
WDR38	5.40508	-0.487215	0.134671	15.2002	0.000500412	0.043735
C14orf86	3.13862	-0.491404	0.128016	15.1801	0.00050546	0.0439121
SPACA4	2.75559	-0.52375	0.137055	15.1712	0.0005077	0.0439121
C6orf201	3.32647	-0.468409	0.123248	15.0659	0.000535163	0.0460488
CXCR2	3.24151	-0.433795	0.124534	15.0546	0.000538193	0.0460721
LOC285419	3.39984	-0.451989	0.121627	15.017	0.000548393	0.0467057
KIR2DL4	2.69191	-0.478862	0.140231	14.9948	0.000554534	0.046989
DNAH9	6.69656	-0.290428	0.0866194	14.9417	0.000569449	0.047529
NCR3	2.75293	-0.510223	0.135504	14.9588	0.000564586	0.047529
TMED6	4.5583	-0.401981	0.105468	14.9484	0.000567528	0.047529
FXYD2	3.42422	0.289963	0.134907	14.8972	0.000582257	0.0482423
MS4A8B	5.51495	-0.58921	0.160749	14.892	0.000583774	0.0482423
SLAMF1	3.75905	-0.435125	0.114731	14.8745	0.0005889	0.0484262
C9orf152	7.52147	-0.304554	0.0802195	14.8584	0.000593667	0.0485788
DNAI2	3.72712	-0.694528	0.209236	14.8146	0.000606799	0.0494112
TMEM132C	2.85572	-0.747076	0.1977	14.8042	0.000609969	0.0494282
DGCR5	2.75199	0.528448	0.139753	14.7927	0.000613486	0.0494731
ROPN1L	6.08193	-0.348485	0.102934	14.7704	0.000620371	0.0497877
C1orf92	4.60091	-0.522754	0.155387	14.7288	0.000633418	0.0498757
CDC20B	5.47288	-0.590313	0.158814	14.7325	0.00063223	0.0498757
CR1L	3.2255	-0.353787	0.122839	14.7349	0.000631463	0.0498757
PTPRN	2.73294	0.509275	0.132397	14.752	0.000626102	0.0498757
EGR4	1.71805	0.701105	0.187003	14.7067	0.000640433	0.0499568
NPAS3	8.72691	-0.284488	0.0749934	14.7158	0.000637534	0.0499568
